# EpiSignaLR: an open resource for genome-wide episignature analysis from methylation-aware short- and long-read sequencing

**DOI:** 10.64898/2026.10.21.26366070

**Authors:** Sophia B. Gibson, Miranda P.G. Zalusky, Joy Goffena, Elizabeth J. Hamlin, Ruby Lamb, Jenna R. Rosinski, Trent Prall, Zachary B. Anderson, Sophie H.R. Storz, Angela L. Miller, Yuwei Shi, Kristina Lanko, David Mulder, Yaoqing Shen, Kim Lensing, Martin G. Elferink, Samantha Vergano, Monica H. Wojcik, Koen L.I. van Gassen, William T. Gibson, Steven J.M. Jones, Tahsin Stefan Barakat, Danny E. Miller

**Author notes:** Correspondence: Danny E. Miller.

## Abstract

**Background:** Episignatures, disorder-specific patterns of genome-wide DNA methylation, are established for more than 100 Mendelian conditions and help resolve variants of uncertain significance and evaluate unsolved cases. Current clinical testing approaches typically use data generated by methylation arrays, which require a specific assay and limit discovery to the probe set of the array. Long-read and Illumina 5-base genome sequencing measure CpG methylation alongside genetic variation, raising the possibility of folding episignature analysis into a single genome-wide test.

**Methods:** We sequenced individuals with *SETD1B*-related neurodevelopmental disorder, Kabuki syndrome, or Kleefstra syndrome, along with controls, using Oxford Nanopore Technologies (ONT), PacBio HiFi, or Illumina 5-base whole-genome sequencing. We identified differentially methylated regions (DMRs) directly from ONT methylation data and built classifiers using a nested cross-validation framework.

**Results:** We identified 143 DMRs for *SETD1B*-related neurodevelopmental disorder (*SETD1B*-NDD), 20 for Kabuki syndrome, and 23 for Kleefstra syndrome; 15 to 26% of the DMRs across the three signatures contained no array probe(s). Cross-validated classifiers ranked every case above every control for all three conditions, and the final classifiers called all but one held-out case correctly, with the remaining case, which carries a *KMT2D* missense variant, as indeterminate. At two outside sites, the classifier for *SETD1B*-NDD correctly categorized seven out of seven cases. Principal component analysis reveals most PacBio and Illumina 5-base genomes cluster with ONT genomes from the same condition. One PacBio control fell between the other controls and the Kabuki cases, whereas the ONT and 5-base genomes for the same individual grouped with controls, suggesting platform-specific methylation differences that the current training cohort is too small to fully account for.

**Conclusions:** Episignatures can be derived directly from sequencing data and applied across platforms. EpiSignaLR is an open workflow that combines the three ONT-derived classifiers with 34 published array-derived signatures. Developing robust sequencing-derived episignatures will require larger cohorts per condition and openly shared, platform-matched methylation data.
