## Supplemental Tables for "EpiSignaLR: an open resource for genome-wide episignature analysis from methylation-aware short- and long-read sequencing"

### Sheet: Supplemental Table 1 - SETD1B D
Supplemental Table 1. Differentially methylated regions (DMRs) for SETD1B-NDD.
DMRs identified with dmrseq between 10 SETD1B-NDD cases and 10 controls from ONT genomes (q ≤ 0.05; GRCh38). L, number of CpGs in the DMR; area, sum of smoothed methylation differences across the DMR; beta, estimated case–control effect (positive values indicate higher methylation in cases); stat, test statistic; pval and qval, permutation p-value and false discovery rate; index columns, CpG posi…
chr	start	end	width	strand	L	area	beta	stat	pval	qval	index.start	index.end	index.width	Gene	cpgIsland	ILMN_Probes	LRS_Classifier
chr14	44962981	44964875	1895	*	33	11.2393	1.05163	29.8904	0.000118441	0.00393752	6185554	6185586	33	TOGARAM1,KLHL28	.	cg00660989,cg05194618,cg21096966	TRUE
chr17	60602408	60602976	569	*	15	6.10082	1.13652	29.3137	0.000118441	0.00393752	8925473	8925487	15	PPM1D	.	.	TRUE
chr5	124743758	124744605	848	*	26	8.88591	0.851105	25.1916	0.000118441	0.00393752	17554931	17554956	26	ZNF608	.	cg08469915,cg16633058,cg19861823,cg20237752,cg26942124	TRUE
chr19	18833668	18834554	887	*	23	6.78563	0.838662	24.3141	0.000118441	0.00393752	10206595	10206617	23	UPF1	.	cg14207833,cg24275775	TRUE
chr16	23508689	23509475	787	*	29	8.36061	0.883121	23.6547	0.000118441	0.00393752	7729157	7729185	29	GGA2	.	cg04666465,cg07150862	TRUE
chr12	56686201	56686783	583	*	23	6.86577	0.889395	22.7284	0.000118441	0.00393752	4626385	4626407	23	PTGES3	.	.	TRUE
chr19	17403504	17404344	841	*	22	8.92266	1.19051	21.694	0.000118441	0.00393752	10177453	10177474	22	BST2	.	cg07839313,cg24240535,cg24240536	TRUE
chr3	196500573	196501441	869	*	32	12.767	0.956021	21.6696	0.000118441	0.00393752	15407716	15407747	32	RNF168	.	cg01550828	TRUE
chr20	47351729	47354734	3006	*	37	5.79284	0.451465	21.5736	0.000118441	0.00393752	12994424	12994460	37	ZMYND8	.	cg00506062,cg03642096,cg10467021,cg11809928,cg14593575,cg14646311,cg16916987,cg18638857,cg25334490,cg25334501,cg25520710	TRUE
chr22	20919538	20920600	1063	*	26	7.21529	0.733278	21.5373	0.000118441	0.00393752	13575752	13575777	26	CRKL	.	.	FALSE
chr12	122524264	122525330	1067	*	28	5.61352	0.537282	20.7294	0.000118441	0.00393752	5158111	5158138	28	RSRC2	.	cg23029597	FALSE
chr19	2291057	2291626	570	*	47	11.4929	0.976775	20.3603	0.000118441	0.00393752	9898729	9898775	47	ENSG00000273734,LINGO3	cpg.12466	cg01294327,cg08565469,cg21869609	FALSE
chr10	1362886	1363956	1071	*	130	24.3212	-0.403478	-19.4609	0.000118441	0.00393752	1946246	1946375	130	ADARB2	cpg.2587	cg12799314,cg22172057	FALSE
chr14	21267474	21268131	658	*	12	2.45944	0.865969	19.3584	0.000118441	0.00393752	6021339	6021350	12	HNRNPC	.	.	FALSE
chr9	19050259	19050934	676	*	23	6.6353	0.820669	19.1745	0.000118441	0.00393752	21942193	21942215	23	RRAGA	.	cg07842837,cg21162977	TRUE
chr11	693387	694153	767	*	20	3.93223	0.624333	18.7439	0.000118441	0.00393752	3086830	3086849	20	DEAF1	.	cg19602324	FALSE
chr12	57738481	57738975	495	*	36	4.84228	0.595726	18.1265	0.000118441	0.00393752	4640486	4640521	36	TSPAN31,AGAP2	cpg.5614	cg01353646,cg08425810	FALSE
chr8	8892203	8892747	545	*	34	4.86359	0.85477	18.0234	0.000118441	0.00393752	20742166	20742199	34	MFHAS1	cpg.24740	cg01274122,cg23361275	FALSE
chr8	118109811	118110191	381	*	14	4.46887	0.862704	17.9629	0.000118441	0.00393752	21552894	21552907	14	EXT1	.	cg05313153	TRUE
chr10	99531640	99532277	638	*	18	3.48365	0.718684	17.7595	0.000118441	0.00393752	2707320	2707337	18	.	.	cg03609639	FALSE
chr11	68750200	68750928	729	*	65	16.9957	0.744795	17.717	0.000118441	0.00393752	3631956	3632020	65	TESMIN	cpg.4588	cg00414384,cg08257257,cg09296604,cg09840667,cg21587967	FALSE
chr2	73987161	73987920	760	*	24	8.2553	0.811829	17.4802	0.000118441	0.00393752	11346540	11346563	24	TET3	.	cg00551609	TRUE
chr14	33949125	33950034	910	*	15	3.7343	0.689592	17.4529	0.000118441	0.00393752	6113058	6113072	15	EGLN3	.	cg19363964,cg19363974,cg19363976	FALSE
chr16	70450928	70451453	526	*	36	5.72531	-0.474045	-17.4299	0.000118441	0.00393752	8052356	8052391	36	.	.	cg03929570	FALSE
chr10	67886192	67886550	359	*	17	1.86265	0.669857	17.4236	0.000118441	0.00393752	2434609	2434625	17	SIRT1	.	.	TRUE
chr2	85325981	85326718	738	*	23	5.52947	0.694678	17.4222	0.000118441	0.00393752	11422016	11422038	23	TGOLN2	.	cg21513352,cg23404877	FALSE
chr1	211478901	211479502	602	*	34	5.38087	-0.409317	-17.3797	0.000118441	0.00393752	1588639	1588672	34	RD3	cpg.2191	cg06640630,cg09810089,cg14264194,cg23358886	FALSE
chr4	56437593	56438462	870	*	15	3.99135	0.723598	17.347	0.000118441	0.00393752	15875136	15875150	15	PAICS	.	.	TRUE
chr18	79863690	79864210	521	*	91	11.4896	-0.354657	-17.0983	0.000118441	0.00393752	9839005	9839095	91	KCNG2	cpg.12115	.	FALSE
chr6	27826592	27827379	788	*	62	19.4288	0.799782	17.077	0.000118441	0.00393752	18331321	18331382	62	.	.	.	FALSE
chr18	78309412	78309871	460	*	39	6.72035	-0.452894	-17.0687	0.000118441	0.00393752	9809012	9809050	39	.	cpg.12002	cg17870959,cg21478967	FALSE
chr5	179619973	179621747	1775	*	18	3.42103	0.568733	17.0254	0.000118441	0.00393752	18034176	18034193	18	HNRNPH1	.	cg00163040,cg20359230,cg20740299	FALSE
chr5	181247408	181247933	526	*	25	4.06891	0.738986	16.8753	0.000118441	0.00393752	18060407	18060431	25	RACK1	.	.	FALSE
chr1	75787330	75788366	1037	*	12	2.74201	0.651049	16.8106	0.000118441	0.00393752	819260	819271	12	RABGGTB,ACADM	.	cg07774299,cg08702915	FALSE
chr12	132602979	132604602	1624	*	99	14.7926	-0.341472	-16.653	0.000118441	0.00393752	5281250	5281348	99	LRCOL1	cpg.6251	cg02680050,cg10036920,cg14169368,cg18401571,cg18401572,cg26621607,cg27537570	FALSE
chr2	197706386	197707071	686	*	19	2.8764	0.657318	16.5459	0.000118441	0.00393752	12170234	12170252	19	MARS2	.	cg07588439	TRUE
chr2	149320387	149320750	364	*	33	5.88241	-0.430543	-16.5272	0.000118441	0.00393752	11848724	11848756	33	.	cpg.15645	cg07755203,cg14379965	FALSE
chr10	6578006	6579212	1207	*	25	5.82777	0.645786	16.3728	0.000118441	0.00393752	2006257	2006281	25	PRKCQ	.	cg01389728,cg14615169,cg27498980	FALSE
chr19	45217401	45217787	387	*	36	4.35355	-0.449305	-16.3666	0.000118441	0.00393752	10472057	10472092	36	EXOC3L2,MARK4	cpg.13969	cg25293896,cg25556122,cg26787220	FALSE
chr2	28753756	28754224	469	*	19	3.92251	0.589829	16.2877	0.000118441	0.00393752	10978284	10978302	19	PPP1CB	.	.	FALSE
chr15	75638473	75639053	581	*	20	4.30246	0.603695	16.138	0.000118441	0.00393752	7213274	7213293	20	.	.	cg20637925,cg20637942	FALSE
chr20	845235	845781	547	*	40	7.65095	0.553381	15.9976	0.000118441	0.00393752	12597226	12597265	40	FAM110A	cpg.16329	cg02182361,cg10636447,cg22806078	FALSE
chr12	14708809	14710170	1362	*	35	8.01472	0.506098	15.9887	0.000118441	0.00393752	4323029	4323063	35	.	.	.	FALSE
chr7	22821302	22821914	613	*	27	4.21097	0.636916	15.6754	0.000118441	0.00393752	19610227	19610253	27	TOMM7	.	cg10761815	FALSE
chr22	39317476	39318574	1099	*	19	3.45312	0.494526	15.5048	0.000118441	0.00393752	13779625	13779643	19	RPL3	.	cg04982781,cg21649604	FALSE
chr3	129003525	129004140	616	*	55	9.1704	0.485322	14.7679	0.000355324	0.0100295	14908024	14908078	55	EFCC1	cpg.19073	cg14091208,cg19380499	FALSE
chr10	24721566	24722109	544	*	29	3.80369	0.531285	14.5992	0.000355324	0.0100295	2179591	2179619	29	ARHGAP21	.	cg00056066,cg09434431,cg23482027	FALSE
chr12	6554386	6554985	600	*	14	1.58965	0.532518	14.5134	0.000355324	0.0100295	4256557	4256570	14	IFFO1	.	cg24853956	FALSE
chr6	31540080	31540700	621	*	13	3.22822	0.658655	14.4691	0.000355324	0.0100295	18365798	18365810	13	DDX39B,ATP6V1G2-DDX39B	.	cg04092777,cg08463024,cg11489251,cg20804756,cg21179831,cg24124954,cg24332685,cg24631162,cg26408612	FALSE
chr7	30595929	30596527	599	*	11	1.85219	0.575309	14.4284	0.000355324	0.0100295	19680294	19680304	11	GARS1	.	cg03068497,cg13917964,cg16875104,cg21429551	FALSE
chr10	97332492	97333186	695	*	18	3.66598	0.690417	14.3439	0.000355324	0.0100295	2685698	2685715	18	FRAT2	.	cg07529834,cg13680696	FALSE
chr15	83064995	83066089	1095	*	17	3.34869	0.539436	14.3114	0.000355324	0.0100295	7280041	7280057	17	BTBD1	.	cg01695279,cg15318143	FALSE
chr3	109335709	109336130	422	*	16	2.61313	0.587383	14.2645	0.000355324	0.0100295	14759501	14759516	16	DPPA4	.	.	TRUE
chr10	23440558	23440834	277	*	10	1.69044	0.726505	14.0456	0.000473765	0.0131251	2168981	2168990	10	OTUD1	cpg.2735	cg14794431	FALSE
chr6	116682201	116682956	756	*	18	2.87216	0.449619	13.9975	0.000592207	0.0136299	18941322	18941339	18	KPNA5	.	cg06478995,cg23182003	FALSE
chr2	229920070	229920424	355	*	13	1.53329	0.438075	13.9822	0.000592207	0.0136299	12422232	12422244	13	TRIP12	.	cg05881455,cg12048425	FALSE
chr17	7233466	7233747	282	*	17	1.91908	0.55569	13.8958	0.000592207	0.0136299	8423648	8423664	17	DVL2	.	.	FALSE
chr6	131949975	131950293	319	*	15	1.68385	0.437202	13.8441	0.000592207	0.0136299	19036147	19036161	15	CCN2	cpg.22683	cg22843613	FALSE
chr17	7933206	7933627	422	*	6	1.09116	0.647104	13.8348	0.000592207	0.0136299	8438430	8438435	6	CNTROB	.	cg01667702,cg01837574,cg13021301,cg15532138	TRUE
chr14	49584688	49585291	604	*	14	2.10937	0.59106	13.8108	0.000592207	0.0136299	6210455	6210468	14	RPS29	.	.	FALSE
chr18	76787396	76787964	569	*	39	6.94308	-0.446959	-13.8061	0.000592207	0.0136299	9789990	9790028	39	.	cpg.11984	cg03731646,cg24864576,cg24983120,cg25691825	FALSE
chr14	74764943	74765387	445	*	9	1.90564	0.569936	13.7054	0.000592207	0.0136299	6432807	6432815	9	YLPM1	.	cg19705642	TRUE
chr12	32754407	32754896	490	*	14	2.41472	0.598694	13.696	0.000592207	0.0136299	4446938	4446951	14	YARS2	.	.	FALSE
chr19	17244276	17244682	407	*	14	2.12161	0.729441	13.6916	0.000592207	0.0136299	10173519	10173532	14	NR2F6,ENSG00000269095	cpg.13264	.	FALSE
chr20	1390754	1391345	592	*	13	1.95762	0.448055	13.6899	0.000592207	0.0136299	12602818	12602830	13	ENSG00000274322,FKBP1A	.	cg03980408	FALSE
chr22	21865961	21866457	497	*	26	3.24737	0.470965	13.6243	0.000710648	0.0158676	13583616	13583641	26	MAPK1	.	cg00014104	FALSE
chr2	206266861	206268603	1743	*	38	4.49961	-0.303715	-13.6174	0.000710648	0.0158676	12239552	12239589	38	.	.	.	FALSE
chr15	30044442	30044712	271	*	32	10.0789	-0.72556	-13.6012	0.000829089	0.01824	6810609	6810640	32	.	cpg.7785	cg13176198	FALSE
chr2	232386729	232388360	1632	*	142	34.4178	-0.406969	-13.5181	0.00106597	0.0221485	12450591	12450732	142	.	cpg.16101	cg09490371,cg17204652,cg25560398	FALSE
chr13	52448370	52449216	847	*	10	1.91628	0.56907	13.431	0.00106597	0.0221485	5569030	5569039	10	VPS36	.	.	FALSE
chr17	27295754	27296290	537	*	16	3.1544	0.54425	13.3532	0.00106597	0.0221485	8575404	8575419	16	WSB1	.	.	FALSE
chr5	44810231	44810568	338	*	7	0.981623	0.550145	13.348	0.00106597	0.0221485	17076423	17076429	7	MRPS30	.	.	TRUE
chr6	24717519	24718913	1395	*	11	2.20291	0.563184	13.2897	0.00130285	0.0253126	18300406	18300416	11	C6orf62	.	cg12104246	TRUE
chr12	51392369	51392880	512	*	30	5.48077	0.476471	13.287	0.00130285	0.0253126	4564272	4564301	30	SLC4A8,GALNT6	.	cg15127250,cg25360385	FALSE
chr6	26215329	26215679	351	*	15	1.84939	0.787303	13.2328	0.00130285	0.0253126	18313604	18313618	15	.	.	.	FALSE
chr5	178624880	178625480	601	*	14	2.94275	0.633361	13.1821	0.00130285	0.0253126	18018724	18018737	14	CLK4	.	cg08812692	FALSE
chr13	28141256	28142334	1079	*	16	2.4022	0.523646	13.0908	0.00130285	0.0253126	5380420	5380435	16	PAN3	.	.	FALSE
chr2	202237105	202237394	290	*	17	1.89251	0.568232	13.0151	0.00153974	0.0277524	12204718	12204734	17	SUMO1	.	.	FALSE
chr22	31344378	31344958	581	*	22	5.07426	0.57947	13.0129	0.00153974	0.0277524	13676352	13676373	22	PATZ1	.	cg00930606	FALSE
chr1	93178156	93179159	1004	*	17	2.69181	0.484563	12.9946	0.00153974	0.0277524	931705	931721	17	TMED5	.	cg00049156,cg13014284	FALSE
chr6	42565582	42566236	655	*	18	3.85362	0.538234	12.9836	0.00153974	0.0277524	18487526	18487543	18	UBR2	.	cg20384542	FALSE
chr1	10639023	10639494	472	*	72	8.03646	-0.366087	-12.963	0.00153974	0.0277524	160279	160350	72	CASZ1	cpg.420	.	FALSE
chr13	74132296	74132702	407	*	15	2.04155	0.47472	12.95	0.00153974	0.0277524	5686326	5686340	15	KLF12	.	cg16168178	FALSE
chr10	103969258	103970489	1232	*	9	1.81928	0.654857	12.8032	0.00165818	0.0291839	2764810	2764818	9	SLK	.	.	FALSE
chr2	108535404	108535814	411	*	11	1.25864	0.465101	12.7646	0.00165818	0.0291839	11563572	11563582	11	LIMS1	.	.	FALSE
chr10	11870105	11870632	528	*	39	6.33534	-0.488518	-12.7088	0.00177662	0.0292068	2056025	2056063	39	PROSER2	cpg.2662	cg06953130,cg08584759,cg12329275	FALSE
chr6	112366931	112367555	625	*	59	8.9872	-0.350825	-12.6935	0.00177662	0.0292068	18916282	18916340	59	.	cpg.22619	cg13541970,cg14769991	FALSE
chr3	112562779	112563184	406	*	22	2.77625	0.451598	12.6318	0.00177662	0.0292068	14778320	14778341	22	SLC35A5	.	cg03599590	FALSE
chr7	44798025	44798867	843	*	18	3.01091	0.558168	12.6002	0.00177662	0.0292068	19788180	19788197	18	PPIA	.	cg27609665	FALSE
chr6	7591062	7591356	295	*	9	1.8609	0.629616	12.5679	0.00177662	0.0292068	18144774	18144782	9	SNRNP48	.	cg03818715	FALSE
chr13	114235877	114236105	229	*	9	0.950825	0.58074	12.5396	0.00177662	0.0292068	6007777	6007785	9	CDC16	.	cg19900050	FALSE
chr13	22735635	22736536	902	*	37	6.50698	-0.439739	-12.4693	0.00189506	0.0308153	5328033	5328069	37	.	.	cg01863042,cg03042692,cg05215994,cg05656990,cg08083251,cg15973954,cg17136073,cg18959621,cg20395040	FALSE
chr19	12720892	12721457	566	*	44	16.4569	1.03022	12.4146	0.00213194	0.0337501	10098192	10098235	44	TNPO2	cpg.13082	cg02011723,cg24874555	FALSE
chr16	2152896	2153520	625	*	17	2.61609	0.620617	12.4017	0.00213194	0.0337501	7505718	7505734	17	RAB26	.	cg08790319,cg08958747,cg20993331	FALSE
chr7	146248101	146248826	726	*	27	6.7097	0.55746	12.3509	0.00225038	0.0337501	20495923	20495949	27	CNTNAP2	.	cg08085934	FALSE
chr4	121932309	121933013	705	*	60	10.0676	-0.415935	-12.3434	0.00225038	0.0337501	16266585	16266644	60	TRPC3	cpg.20231	cg00058009,cg05548469,cg12944006,cg18474934,cg20893919	FALSE
chr16	2754188	2754585	398	*	22	2.94922	0.581292	12.2832	0.00236883	0.0337501	7514853	7514874	22	SRRM2	.	.	FALSE
chr1	52032214	52032928	715	*	16	3.72713	0.753501	12.2341	0.00236883	0.0337501	642462	642477	16	ENSG00000285839,KTI12,TXNDC12	cpg.1123	cg00041014,cg00691240	FALSE
chr16	70525068	70525403	336	*	17	2.03516	0.492283	12.2332	0.00236883	0.0337501	8053633	8053649	17	SF3B3	.	.	FALSE
chr15	68279240	68279964	725	*	11	1.96721	0.469041	12.2211	0.00236883	0.0337501	7137359	7137369	11	FEM1B	.	cg01830450,cg09796457	FALSE
chr8	11199901	11200287	387	*	20	2.30489	0.436708	12.2045	0.00236883	0.0337501	20769371	20769390	20	XKR6	cpg.24762	.	FALSE
chr9	122932606	122932940	335	*	13	1.94911	0.408508	12.1375	0.00236883	0.0337501	22528932	22528944	13	.	.	cg24388946	FALSE
chr6	2767389	2770151	2763	*	27	5.11583	0.441053	12.0739	0.00236883	0.0337501	18090656	18090682	27	WRNIP1,MYLK4	.	cg00509357,cg04771062,cg09393448,cg17452565,cg20026178	FALSE
chr12	54282732	54283541	810	*	13	3.32256	0.633476	12.0527	0.00236883	0.0337501	4600983	4600995	13	HNRNPA1	.	cg02583484,cg13753585,cg27542454	FALSE
chr7	99497892	99498917	1026	*	17	2.11102	0.42487	12.0519	0.00236883	0.0337501	20137597	20137613	17	ZNF789,ZNF394	.	cg00381745	FALSE
chr10	5810825	5811904	1080	*	9	1.57565	0.53032	11.9983	0.00260571	0.0364312	1995097	1995105	9	GDI2	.	cg14236665	FALSE
chr6	32974286	32975049	764	*	16	3.24831	0.64032	11.9923	0.00260571	0.0364312	18379846	18379861	16	BRD2	.	cg07275218,cg11439393,cg17451586,cg18918417,cg24275356,cg25158622,cg26264318,cg26953232,cg27395200	FALSE
chr2	71852119	71852625	507	*	33	4.22217	-0.316963	-11.9583	0.00284259	0.038311	11327224	11327256	33	.	cpg.15126	cg01361021,cg07258910,cg09467436,cg10540488,cg17640388,cg24516106,cg25705148	FALSE
chr21	44871617	44872188	572	*	14	2.18519	0.464401	11.9213	0.00284259	0.038311	13493079	13493092	14	PTTG1IP	.	cg05533615,cg18474885	FALSE
chr7	156950945	156951466	522	*	18	2.13693	0.461013	11.9154	0.00284259	0.038311	20612448	20612465	18	NOM1	.	cg11989594	FALSE
chr13	33284307	33285090	784	*	10	1.74607	0.445551	11.8743	0.00284259	0.038311	5426369	5426378	10	STARD13	.	cg18600132,cg20497682	FALSE
chr2	134717533	134717775	243	*	8	0.827711	0.5847	11.8359	0.00296103	0.0395509	11759589	11759596	8	TMEM163	.	.	FALSE
chr6	39228042	39228726	685	*	35	6.85037	0.378536	11.6988	0.00319792	0.0406661	18454738	18454772	35	KCNK5	.	cg08985785,cg16181700	FALSE
chr4	145178233	145178700	468	*	11	1.39605	0.433942	11.6913	0.00319792	0.0406661	16404639	16404649	11	OTUD4	.	cg07177640,cg12072904,cg12517401,cg25860598	FALSE
chr3	101684936	101685818	883	*	11	1.78902	0.508327	11.6884	0.00319792	0.0406661	14713645	14713655	11	RPL24	.	cg18633060	FALSE
chr2	186695217	186695822	606	*	10	2.06514	0.502261	11.6436	0.00319792	0.0406661	12100264	12100273	10	FAM171B	.	cg03907198,cg20239071,cg26443995	FALSE
chr12	121581067	121581620	554	*	19	4.33861	0.625448	11.6431	0.00319792	0.0406661	5142239	5142257	19	.	.	cg03486832,cg07020001,cg07529210,cg07793808,cg15234492,cg17452615,cg21249371	FALSE
chr15	27902752	27903318	567	*	39	4.76115	-0.352414	-11.6386	0.00331636	0.0406661	6792727	6792765	39	OCA2	cpg.7757	cg07138793,cg11684572,cg17519696,cg25744277	FALSE
chr7	77797159	77797592	434	*	12	1.4934	0.472089	11.5638	0.00331636	0.0406661	19994324	19994335	12	TMEM60	.	cg24669602	FALSE
chr12	1591435	1593443	2009	*	46	6.93516	0.430844	11.5533	0.00331636	0.0406661	4194962	4195007	46	WNT5B,FBXL14	.	cg13513622,cg16931076,cg17150898,cg18448782,cg19809562	FALSE
chr2	868322	869284	963	*	75	13.5859	-0.402769	-11.5481	0.00331636	0.0406661	10700549	10700623	75	.	cpg.14650	.	FALSE
chr6	31663782	31664159	378	*	13	1.4593	0.420069	11.5355	0.00331636	0.0406661	18368026	18368038	13	GPANK1	.	cg04477431,cg06473363,cg06670599,cg08502159,cg08566449,cg11569933,cg16220567	TRUE
chr4	119213770	119214519	750	*	14	2.3083	0.497022	11.5155	0.0034348	0.0417761	16251414	16251427	14	USP53	.	.	FALSE
chr11	75400781	75401213	433	*	21	4.29253	0.656421	11.5031	0.00367168	0.0429942	3712468	3712488	21	RPS3	.	cg16634399	FALSE
chr2	45170490	45171046	557	*	34	7.89711	-0.665083	-11.5001	0.00367168	0.0429942	11116355	11116388	34	.	cpg.14970	cg14223654,cg16619576,cg20201270,cg25606039,cg25716691	FALSE
chr7	27148721	27149596	876	*	27	4.30428	0.457195	11.4993	0.00367168	0.0429942	19649425	19649451	27	HOXA6,HOXA3	.	cg16880946,cg19816811,cg23590202	FALSE
chr13	29847185	29847936	752	*	16	2.26737	0.530688	11.4897	0.00367168	0.0429942	5395379	5395394	16	UBL3	.	cg06731842,cg08751352	FALSE
chr5	79511430	79511811	382	*	7	0.935358	0.432317	11.4302	0.00379012	0.0429942	17281804	17281810	7	HOMER1	.	.	TRUE
chr1	149848712	149849655	944	*	8	1.87684	0.645659	11.4134	0.00379012	0.0429942	1107805	1107812	8	.	.	cg01386489,cg07572052,cg24906310	FALSE
chr3	155852486	155853091	606	*	8	1.92922	0.590305	11.3726	0.00379012	0.0429942	15099841	15099848	8	ENSG00000284952,SLC33A1	.	cg03876340,cg15451248,cg25375916	TRUE
chr8	80488612	80489267	656	*	10	1.68486	0.468825	11.3306	0.00390856	0.0429942	21307047	21307056	10	ZBTB10	.	cg12772109	FALSE
chr10	68334357	68334503	147	*	5	0.566803	0.559801	11.3249	0.00390856	0.0429942	2438885	2438889	5	HNRNPH3	.	.	FALSE
chr16	31093535	31093867	333	*	17	1.91267	0.448408	11.321	0.00390856	0.0429942	7811872	7811888	17	ENSG00000255439,VKORC1	.	cg06814757	FALSE
chr5	126593979	126594513	535	*	16	2.28229	0.643543	11.2743	0.00390856	0.0429942	17566597	17566612	16	ALDH7A1	.	cg03409151,cg25476565	FALSE
chr1	3073841	3074432	592	*	37	6.72462	0.672101	11.2725	0.00390856	0.0429942	43547	43583	37	PRDM16	cpg.243	cg17001566,cg22726349	FALSE
chr1	3072538	3073147	610	*	30	5.6374	0.531355	11.252	0.00390856	0.0429942	43460	43489	30	PRDM16	.	cg25618424	FALSE
chr2	39243584	39244707	1124	*	95	19.5118	-0.558305	-11.1777	0.00438233	0.0478537	11065131	11065225	95	CDKL4	cpg.14924	cg01583753,cg09834706,cg12302982,cg24062763,cg27343456	FALSE
chr4	945239	946022	784	*	29	3.5087	-0.35725	-11.1674	0.00450077	0.0484399	15443961	15443989	29	TMEM175	.	cg01437235,cg09216008	FALSE
chr17	63775396	63776000	605	*	10	1.42223	0.502869	11.1226	0.00450077	0.0484399	8956780	8956789	10	CCDC47,DDX42	.	.	FALSE
chr6	31621767	31622387	621	*	10	1.8364	0.501347	11.0972	0.00461921	0.0486644	18367182	18367191	10	PRRC2A	.	cg02054431,cg10703453,cg16932560,cg17599748,cg23351738	FALSE
chr11	65427114	65428340	1227	*	14	2.39852	0.445931	11.0906	0.00461921	0.0486644	3581281	3581294	14	.	.	cg02345399,cg12155547,cg15920975,cg23523668	FALSE
chr2	47173535	47174551	1017	*	10	1.69734	0.437417	11.0842	0.00461921	0.0486644	11135116	11135125	10	ENSG00000273269,CALM2	.	cg09504313	FALSE
chr5	172642917	172643868	952	*	17	3.13817	0.39365	11.0261	0.00473765	0.0495631	17948997	17949013	17	NEURL1B	.	cg07073140,cg13900817	FALSE

### Sheet: Supplemental Table 2 - Kabuki D
Supplemental Table 2. Differentially methylated regions (DMRs) for Kabuki syndrome.
DMRs identified with dmrseq between 9 individuals with Kabuki syndrome (7 KMT2D, 2 KDM6A) and 10 controls from ONT genomes (q ≤ 0.05; GRCh38). Columns are as described for Supplemental Table 1.
chr	start	end	width	strand	L	area	beta	stat	pval	qval	index.start	index.end	index.width	Gene	cpgIsland	ILMN_Probes	LRS_Classifier
chr19	8526002	8526590	589	*	35	10.5186	-0.802587	-22.6737	0.000160772	0.0164255	10181376	10181410	35	MYO1F	cpg.12903	cg22987448	TRUE
chr10	76111819	76112377	559	*	25	3.05102	0.467032	17.9499	0.000160772	0.0164255	2557354	2557378	25	LRMDA	cpg.3056	cg04850999,cg08481464,cg10658779,cg21056220,cg24280832,cg25830307	TRUE
chr1	201649264	201650688	1425	*	92	22.403	-0.69703	-17.9247	0.000160772	0.0164255	1523094	1523185	92	NAV1	cpg.2088	cg00313914,cg04287574,cg07599786,cg08883485	TRUE
chr7	27130018	27130857	840	*	90	15.227	-0.426652	-17.2443	0.000160772	0.0164255	19899889	19899978	90	HOXA4,HOXA3	cpg.23482	cg00562553,cg04317399,cg07317062,cg11410718,cg11532431,cg19142026,cg22997113,cg23884241	FALSE
chr17	5499723	5500198	476	*	39	7.7649	-0.615572	-17.1877	0.000160772	0.0164255	8518529	8518567	39	ENSG00000286190,NLRP1	cpg.10150	cg00343839,cg15045292,cg15954353,cg27507261	FALSE
chr17	7211510	7212073	564	*	27	4.95754	-0.456506	-16.8405	0.000160772	0.0164255	8540066	8540092	27	DLG4	.	cg03613822,cg13768953	TRUE
chr9	96219072	96219388	317	*	38	4.01463	0.378501	15.7946	0.000482315	0.0295659	22590636	22590673	38	.	cpg.26138	cg19633863,cg21167269	TRUE
chr1	16146132	16146734	603	*	23	3.42097	-0.511895	-15.7091	0.000482315	0.0295659	241577	241599	23	EPHA2	.	cg26371327	FALSE
chr3	31535445	31535974	530	*	20	5.69233	-0.734384	-15.7005	0.000482315	0.0295659	14413806	14413825	20	STT3B	.	.	TRUE
chr7	33527332	33527737	406	*	30	3.20393	-0.407487	-14.7707	0.000482315	0.0295659	19954034	19954063	30	BBS9	.	.	TRUE
chr7	102300535	102301101	567	*	84	10.1974	-0.431991	-13.9193	0.00096463	0.0394212	20436511	20436594	84	SH2B2	cpg.24083	cg01723606,cg15355015	FALSE
chr10	1363165	1364008	844	*	105	13.9278	0.309195	13.7975	0.00096463	0.0394212	1973047	1973151	105	ADARB2	cpg.2587	cg22172057	FALSE
chr1	2535295	2535864	570	*	30	3.74174	-0.32915	-13.7473	0.00096463	0.0394212	39339	39368	30	.	cpg.220	cg06415891,cg12443001,cg20816361	TRUE
chr6	170280371	170280983	613	*	37	6.42551	0.522082	13.6388	0.0011254	0.0394212	19629251	19629287	37	.	cpg.22987	cg00599530,cg03775991,cg12814571,cg13019844,cg19888017	FALSE
chr20	2694424	2695197	774	*	18	3.68455	-0.553134	-13.616	0.0011254	0.0394212	12798352	12798369	18	EBF4	.	cg05857996,cg13518079	TRUE
chr19	18464328	18464782	455	*	10	1.46852	0.494893	13.5014	0.0011254	0.0394212	10356420	10356429	10	ELL	.	cg10792987	TRUE
chr19	19537326	19537847	522	*	32	4.68604	0.447606	13.3911	0.0011254	0.0394212	10379379	10379410	32	YJEFN3	cpg.13419	cg10669058,cg22306196,cg26732615	FALSE
chr2	217978781	217979354	574	*	30	7.3703	-0.62768	-13.3143	0.00128617	0.0394212	12499047	12499076	30	TNS1	cpg.15961	cg05783384,cg07616871	TRUE
chr11	850418	850600	183	*	17	2.28688	-0.553289	-13.2507	0.00128617	0.0394212	3131019	3131035	17	TSPAN4	cpg.3776	.	TRUE
chr3	170039578	170040690	1113	*	28	3.69808	-0.340913	-13.1487	0.00128617	0.0394212	15399923	15399950	28	GPR160	.	cg05798264,cg12350863,cg16246425	TRUE

### Sheet: Supplemental Table 3 - Kleefstr
Supplemental Table 3. Differentially methylated regions (DMRs) for Kleefstra syndrome.
DMRs identified with dmrseq between 10 individuals with Kleefstra syndrome and 10 controls from ONT genomes (q ≤ 0.05; GRCh38). Columns are as described for Supplemental Table 1.
chr	start	end	width	strand	L	area	beta	stat	pval	qval	index.start	index.end	index.width	Gene	cpgIsland	ILMN_Probes	LRS_Classifier
chr5	27037142	27038873	1732	*	20	4.06169	-0.52922	-22.0751	0.00019497	0.0147277	17837836	17837855	20	CDH9	.	cg06369005,cg07350977,cg08659179,cg11155432,cg12864235,cg19475870,cg27383997	TRUE
chr1	200411078	200412230	1153	*	22	4.99888	-0.531596	-18.8015	0.00019497	0.0147277	1567472	1567493	22	.	.	.	TRUE
chr15	49422169	49424534	2366	*	18	5.10867	-0.752151	-18.4038	0.00019497	0.0147277	7288212	7288229	18	FGF7,FAM227B	.	cg03981793,cg06502383,cg06518107,cg07543174,cg09926783,cg18689733,cg19302510,cg23504246,cg26070824,cg27525902	TRUE
chr12	49543901	49544548	648	*	35	4.65206	-0.354302	-17.8788	0.00019497	0.0147277	4765540	4765574	35	KCNH3	.	cg08876130,cg09239106,cg25738529	TRUE
chr14	24376351	24376970	620	*	18	2.76276	-0.495008	-17.0887	0.00019497	0.0147277	6331421	6331438	18	NFATC4	.	cg10974463	TRUE
chr4	2060760	2061276	517	*	55	10.2769	-0.588715	-16.2703	0.00019497	0.0147277	16311190	16311244	55	NAT8L	cpg.19658	.	TRUE
chr4	54783901	54784753	853	*	17	2.97887	-0.413459	-16.0428	0.00019497	0.0147277	16719562	16719578	17	.	.	cg02102363,cg10742523,cg18411015	FALSE
chr7	452363	453054	692	*	33	3.77886	-0.391209	-15.7479	0.00019497	0.0147277	20352594	20352626	33	.	cpg.23053	cg10505061	TRUE
chr5	141303749	141304067	319	*	28	2.99589	-0.369865	-15.1139	0.00019497	0.0147277	18598823	18598850	28	SLC25A2,TAF7	cpg.21333	cg05638493,cg05845376,cg14739664	TRUE
chr14	103138624	103139200	577	*	45	6.67344	-0.402664	-15.1088	0.00019497	0.0147277	7012926	7012970	45	.	cpg.7536	cg01595366,cg01937803,cg18927077	TRUE
chr7	27213902	27214300	399	*	26	2.99767	-0.363871	-15.0958	0.00019497	0.0147277	20627058	20627083	26	.	cpg.23500	cg02063817,cg05756918,cg12187687	TRUE
chr17	70327611	70328082	472	*	12	1.39823	-0.403751	-14.968	0.00019497	0.0147277	9486522	9486533	12	.	.	.	TRUE
chr7	151125505	151126041	537	*	42	5.12691	0.42249	14.6511	0.00019497	0.0147277	21550722	21550763	42	AGAP3	cpg.24384	cg03714522,cg07429146,cg25417842	FALSE
chr20	9166333	9167074	742	*	13	1.92057	-0.423703	-14.143	0.000779879	0.0499462	13367542	13367554	13	PLCB4	.	cg03832855	FALSE
chr21	34885800	34887397	1598	*	92	25.4619	0.741636	14.0223	0.000974849	0.0499462	14104911	14105002	92	RUNX1	cpg.17322	cg00994804,cg01664727,cg02869559,cg03142697,cg06758350,cg07511671,cg09889857,cg12083928,cg12477880,cg14937633,cg20418711,cg25815456,cg25815514,cg26974661	FALSE
chr19	58204088	58204547	460	*	39	4.48297	-0.285225	-13.9858	0.000974849	0.0499462	11302928	11302966	39	ZNF274	cpg.14588	cg00298065,cg19416570	FALSE
chr2	16433352	16436876	3525	*	17	2.71968	-0.373146	-13.8352	0.000974849	0.0499462	11491022	11491038	17	.	.	.	FALSE
chr7	4872302	4872805	504	*	14	1.84638	-0.384493	-13.8265	0.000974849	0.0499462	20451132	20451145	14	RADIL	.	.	TRUE
chr6	146422854	146423840	987	*	8	1.30552	-0.476784	-13.5831	0.00116982	0.0499462	20085843	20085850	8	GRM1	.	.	TRUE
chr5	36820857	36821436	580	*	9	1.45222	-0.450213	-13.1773	0.00116982	0.0499462	17903785	17903793	9	.	.	cg01972400	TRUE
chr5	179326562	179326819	258	*	14	1.56153	-0.386266	-13.0724	0.00116982	0.0499462	18941163	18941176	14	ADAMTS2	.	cg10997906	TRUE
chr3	50157037	50157532	496	*	14	2.39557	-0.451571	-13.0168	0.00116982	0.0499462	15181526	15181539	14	SEMA3F	.	cg00220225,cg04893950	FALSE
chr6	41408748	41409322	575	*	38	5.1006	-0.393018	-12.9147	0.00116982	0.0499462	19402328	19402365	38	.	cpg.22270	cg01856384,cg09481595,cg21024112	FALSE

### Sheet: Supplemental Table 4 - Array Co
Supplemental Table 4. Conditions scored by the array-derived classifiers.
The 34 conditions evaluated by the array-derived support vector machine classifiers in EpiSignaLR, with the abbreviations used in the text and figures and the associated genes or copy-number changes. Adapted from Geysens et al. (2025), whose classifiers were developed from data published by Aref-Eshghi et al. (2020).
Condition Abbreviation	Condition	Gene(s)
HMA	Hunter McAlpine syndrome	17q23.1-q24.2 duplication involving NSD1
HVDAS_T	ADNP syndrome—central	ADNP (c.2000-2340)
HVDAS_C	ADNP syndrome—5′ and 3′ terminal ends	ADNP (outside c.2000-2340)
BAFopathy	Coffin-Siris 1–4 (CSS1–4) and Nicolaides-Baraitser (NCBRS) syndromes	ARID1A, ARID1B, SMARCB1, SMARCA4, SMARCA2
ATRX	alpha-thalassemia mental retardation syndrome	ATRX
MRX93	mental retardation, X-linked 93	BRWD3
ICF2_3_4	immunodeficiency-centromeric instability-facial anomalies syndrome 2–4	CDCA7, ZBTB24, HELLS
EEOC	epileptic encephalopathy, childhood-onset	CHD2
CHARGE	CHARGE	CHD7
AUTS18	autism, susceptibility to, 18	CHD8
Down	Down Syndrome	Chr21 trisomy
Williams	Williams syndrome	Chr7q11.23 deletion
Dup7	Chr7q11.23 duplication syndrome	Chr7q11.23 duplication
RSTS	Rubinstein-Taybi syndrome 1 and 2	CREBBP, EP300
ADCADN	cerebellar ataxia, deafness, and narcolepsy, autosomal dominant	DNMT1
TBRS	Tatton-Brown-Rahman syndrome	DNMT3A
ICF1	immunodeficiency-centromeric instability-facial anomalies syndrome 1	DNMT3B
Kleefstra	Kleefstra syndrome 1	EHMT1
RMNS	Rahman syndrome	HIST1H1E
KDVS	Koolen de Vreis syndrome	KANSL1
GTPTS	genitopatellar syndrome	KAT6B
SBBYSS	SBBYSS syndrome	KAT6B
MRXCJS	Claes-Jensen type of X-linked syndromic intellectual developmental disorder	KDM5C
WDSTS	Wiedemann-Steiner syndrome	KMT2A
Kabuki	Kabuki syndrome 1 and 2	KMT2D, KDM6A
MRD51	mental retardation, autosomal dominant 51	KMT5B
CdLS	Cornelia de Lange syndrome 1–4	NIPBL, RAD21, SMC3, SMC1A
Sotos	Sotos syndrome	NSD1
BFLS	Börjeson-Forssman-Lehmann syndrome	PHF6
SETD1B	SETD1B-related syndrome	SETD1B
MRXSSR	mental retardation, X-linked, Snyder-Robinson type	SMS
FLHS	Floating-Harbor syndrome	SRCAP
MRXSN	mental retardation, X-linked syndromic, Nascimento-type	UBE2A
MRX97	mental retardation, X-linked 97	ZNF711

### Sheet: Supplemental Table 5 - Kabuki A
Supplemental Table 5. Public HumanMethylation450 array samples used in Figure 3D.
Individuals with KMT2D loss-of-function variants and controls from GEO series GSE97362 (Butcher et al., 2017), with sample metadata as reported in GEO.
geo_accession	disease_state	description	sex	age	sample_type	tissue
GSM2562771	Kabuki	KMT2D-1	female	8.5	sample type: KMT2D LOF discovery cohort	whole blood
GSM2562772	Kabuki	KMT2D-2	male	0.7	sample type: KMT2D LOF discovery cohort	whole blood
GSM2562773	Kabuki	KMT2D-3	male	18	sample type: KMT2D LOF discovery cohort	whole blood
GSM2562774	Kabuki	KMT2D-4	female	9.5	sample type: KMT2D LOF discovery cohort	whole blood
GSM2562775	Kabuki	KMT2D-5	male	8.9	sample type: KMT2D LOF discovery cohort	whole blood
GSM2562776	Kabuki	KMT2D-6	male	11	sample type: KMT2D LOF discovery cohort	whole blood
GSM2562777	Kabuki	KMT2D-7	male	8.3	sample type: KMT2D LOF discovery cohort	whole blood
GSM2562778	Kabuki	KMT2D-8	male	14.4	sample type: KMT2D LOF discovery cohort	whole blood
GSM2562779	Kabuki	KMT2D-9	male	13	sample type: KMT2D LOF discovery cohort	whole blood
GSM2562780	Kabuki	KMT2D-10	male	10.3	sample type: KMT2D LOF discovery cohort	whole blood
GSM2562781	Kabuki	KMT2D-11	male	10.5	sample type: KMT2D LOF discovery cohort	whole blood
GSM2562838	Control	control-30	male	13	sample type: Control for KMT2D LOF discovery cohort	whole blood
GSM2562839	Control	control-31	male	13	sample type: Control for KMT2D LOF discovery cohort	whole blood
GSM2562840	Control	control-32	female	11	sample type: Control for KMT2D LOF discovery cohort	whole blood
GSM2562841	Control	control-33	male	6	sample type: Control for KMT2D LOF discovery cohort	whole blood
GSM2562842	Control	control-34	female	16	sample type: Control for KMT2D LOF discovery cohort	whole blood
GSM2562843	Control	control-35	male	5.5	sample type: Control for KMT2D LOF discovery cohort	whole blood
GSM2562844	Control	control-36	male	7	sample type: Control for KMT2D LOF discovery cohort	whole blood
GSM2562845	Control	control-37	male	7	sample type: Control for KMT2D LOF discovery cohort	whole blood
GSM2562846	Control	control-38	male	8	sample type: Control for KMT2D LOF discovery cohort	whole blood
GSM2562847	Control	control-39	male	9.5	sample type: Control for KMT2D LOF discovery cohort	whole blood
GSM2562848	Control	control-40	male	9	sample type: Control for KMT2D LOF discovery cohort	whole blood
